# Switch-like methylation of functional pathways distinguishes COPD and idiopathic pulmonary fibrosis

**DOI:** 10.64898/2025.12.18.25342312

**Authors:** Katherine H. Shutta, Yichen Huang, Vincent L. Carey, Jeong H. Yun, Brian D. Hobbs, Jack A. Elias, Chun Geun Lee, Kevin K. Brown, Gerard Criner, Kevin Flaherty, Andrew H. Limper, Frank Sciurba, Robert A. Wise, Fernando J. Martinez, Edwin K. Silverman, John Quackenbush, Dawn L. DeMeo

## Abstract

Chronic obstructive pulmonary disease (COPD) and idiopathic pulmonary fibrosis (IPF) are phenotypically divergent disorders arising from similar exposures (including cigarette smoke). Differences in DNA methylation may drive the exposed lung towards COPD vs. IPF. To characterize differential methylation in COPD and IPF lung tissue relative to controls, we conducted epigenome-wide association studies of COPD and IPF in lung tissue from the Lung Tissue Research Consortium (N=1029), adjusting for age, sex, smoke exposure, ancestry, estimated cell type composition, and plate. “Switch probes” were defined as CpGs differentially methylated in COPD vs. control and IPF vs. control in opposite directions. Gaussian graphical models were used to mine network properties of switch probes. Differential methylation of genes related to COPD/IPF in the literature was assessed. Switch probe methylation was compared with previously reported gene expression to identify multi-omic switches. We found 13,313 CpGs were associated with COPD and 43,359 with IPF (3,163 overlapping). We identified 1,091 switch CpGs enriched for endocytosis, glycosphingolipid biosynthesis, and pathways in cancer. 24 genes exhibited multi-omic switch behavior, many related to lipid metabolism (*ACSL1*; *FASN*; *LPCAT1*; *MED27*; *NCOR2*). *LPCAT1* is of particular interest due to its role in maintaining phosphatidylcholine, the majority component of surfactant. Further related to surfactant, we observed strong divergent methylation and expression of *ATP11A*, which facilitates endocytosis of surfactant lipids. CONCLUSIONS Our findings suggest multi-omic switch-like regulation may underlie differential COPD/IPF etiology. Future investigation of *LPCAT1* and *ATP11A* could provide new mechanistic understanding and therapeutic avenues.
