## Supplementary Tables for "Switch-like methylation of functional pathways distinguishes COPD and idiopathic pulmonary fibrosis": Supplementary Table E6.xlsx

### Sheet: KEGG
KEGG Pathway	Description	N	DE	P.DE	FDR	SigGenesInSet	padj
hsa00010	Glycolysis / Gluconeogenesis	67	2	0.53273	1	ACSS2,ACSS1	1
hsa00020	Citrate cycle (TCA cycle)	30	0	1	1		1
hsa00030	Pentose phosphate pathway	31	1	0.594236	1	H6PD	1
hsa00040	Pentose and glucuronate interconversions	36	0	1	1		1
hsa00051	Fructose and mannose metabolism	34	1	0.698042	1	GMDS	1
hsa00052	Galactose metabolism	31	0	1	1		1
hsa00053	Ascorbate and aldarate metabolism	30	0	1	1		1
hsa00061	Fatty acid biosynthesis	17	2	0.235413	1	ACSL1,FASN	1
hsa00062	Fatty acid elongation	28	1	0.615224	1	ACOT7	1
hsa00071	Fatty acid degradation	43	1	0.690241	1	ACSL1	1
hsa00100	Steroid biosynthesis	20	0	1	1		1
hsa00120	Primary bile acid biosynthesis	17	0	1	1		1
hsa00130	Ubiquinone and other terpenoid-quinone biosynthesis	12	0	1	1		1
hsa00140	Steroid hormone biosynthesis	63	0	1	1		1
hsa00190	Oxidative phosphorylation	122	1	0.912283	1	COX10,ATP5MF	1
hsa00220	Arginine biosynthesis	23	1	0.517116	1	GLS	1
hsa00230	Purine metabolism	127	2	0.968999	1	ADCY9,PDE4D	1
hsa00232	Caffeine metabolism	6	0	1	1		1
hsa00240	Pyrimidine metabolism	56	1	0.82903	1	UPP1	1
hsa00250	Alanine, aspartate and glutamate metabolism	37	2	0.35301	1	ABAT,GLS	1
hsa00260	Glycine, serine and threonine metabolism	39	1	0.549016	1	GLDC	1
hsa00270	Cysteine and methionine metabolism	51	0	1	1		1
hsa00280	Valine, leucine and isoleucine degradation	48	1	0.791922	1	ABAT	1
hsa00290	Valine, leucine and isoleucine biosynthesis	4	0	1	1		1
hsa00310	Lysine degradation	63	1	0.943145	1	PRDM2	1
hsa00330	Arginine and proline metabolism	50	0	1	1		1
hsa00340	Histidine metabolism	22	1	0.393461	1	HNMT	1
hsa00350	Tyrosine metabolism	36	0	1	1		1
hsa00360	Phenylalanine metabolism	16	0	1	1		1
hsa00380	Tryptophan metabolism	41	0	1	1		1
hsa00400	Phenylalanine, tyrosine and tryptophan biosynthesis	6	0	1	1		1
hsa00410	beta-Alanine metabolism	31	1	0.682289	1	ABAT	1
hsa00430	Taurine and hypotaurine metabolism	16	1	0.358442	1	ADO	1
hsa00440	Phosphonate and phosphinate metabolism	6	0	1	1		1
hsa00450	Selenocompound metabolism	17	0	1	1		1
hsa00470	D-Amino acid metabolism	6	2	0.0148705	1	GLS,DGLUCY	1
hsa00480	Glutathione metabolism	58	1	0.694043	1	ANPEP	1
hsa00500	Starch and sucrose metabolism	35	0	1	1		1
hsa00510	N-Glycan biosynthesis	54	1	0.842905	1	MGAT5	1
hsa00511	Other glycan degradation	18	2	0.139995	1	HEXA,HEXB	1
hsa00512	Mucin type O-glycan biosynthesis	36	4	0.0941245	1	GALNT2,GALNT18,GALNT10,ST3GAL1	1
hsa00513	Various types of N-glycan biosynthesis	43	2	0.502033	1	HEXA,HEXB	1
hsa00514	Other types of O-glycan biosynthesis	47	4	0.180045	1	XXYLT1,GALNT2,GALNT18,GALNT10	1
hsa00515	Mannose type O-glycan biosynthesis	23	1	0.589224	1	LARGE1	1
hsa00520	Amino sugar and nucleotide sugar metabolism	38	2	0.330025	1	HEXA,HEXB	1
hsa00524	Neomycin, kanamycin and gentamicin biosynthesis	5	0	1	1		1
hsa00531	Glycosaminoglycan degradation	19	2	0.171779	1	HEXA,HEXB	1
hsa00532	Glycosaminoglycan biosynthesis - chondroitin sulfate / dermatan sulfate	21	1	0.640265	1	CHST11	1
hsa00533	Glycosaminoglycan biosynthesis - keratan sulfate	14	1	0.466245	1	ST3GAL1	1
hsa00534	Glycosaminoglycan biosynthesis - heparan sulfate / heparin	24	1	0.669331	1	EXT1	1
hsa00541	Biosynthesis of various nucleotide sugars	19	2	0.100611	1	GMDS,NPL	1
hsa00561	Glycerolipid metabolism	63	1	0.921877	1	DGKZ	1
hsa00562	Inositol phosphate metabolism	73	5	0.263117	1	INPP5A,PI4KA,PIP5K1B,SYNJ2,PLCH2	1
hsa00563	Glycosylphosphatidylinositol (GPI)-anchor biosynthesis	30	1	0.515251	1	PIGT	1
hsa00564	Glycerophospholipid metabolism	101	5	0.399924	1	SGMS1,PLA2G2A,PLD1,LPCAT1,DGKZ	1
hsa00565	Ether lipid metabolism	51	3	0.17374	1	PLA2G2A,PLD1,LPCAT1	1
hsa00590	Arachidonic acid metabolism	62	1	0.756407	1	PLA2G2A	1
hsa00591	Linoleic acid metabolism	30	1	0.471098	1	PLA2G2A	1
hsa00592	alpha-Linolenic acid metabolism	26	1	0.530597	1	PLA2G2A	1
hsa00600	Sphingolipid metabolism	55	3	0.296802	1	SGMS1,HEXA,HEXB	1
hsa00601	Glycosphingolipid biosynthesis - lacto and neolacto series	28	0	1	1		1
hsa00603	Glycosphingolipid biosynthesis - globo and isoglobo series	16	3	0.0124373	1	HEXA,HEXB,ST3GAL1	1
hsa00604	Glycosphingolipid biosynthesis - ganglio series	15	4	0.00680644	1	HEXA,HEXB,ST3GAL1,ST3GAL5	1
hsa00620	Pyruvate metabolism	47	3	0.137777	1	ACSS2,ACSS1,ACYP2	1
hsa00630	Glyoxylate and dicarboxylate metabolism	31	3	0.0399166	1	GLDC,ACSS2,ACSS1	1
hsa00640	Propanoate metabolism	32	3	0.112453	1	ABAT,ACSS2,ACSS1	1
hsa00650	Butanoate metabolism	27	1	0.556836	1	ABAT	1
hsa00670	One carbon pool by folate	37	1	0.711825	1	GLDC	1
hsa00730	Thiamine metabolism	15	1	0.501125	1	ALPL	1
hsa00740	Riboflavin metabolism	8	0	1	1		1
hsa00750	Vitamin B6 metabolism	6	0	1	1		1
hsa00760	Nicotinate and nicotinamide metabolism	37	1	0.643204	1	NADK	1
hsa00770	Pantothenate and CoA biosynthesis	21	0	1	1		1
hsa00780	Biotin metabolism	3	0	1	1		1
hsa00785	Lipoic acid metabolism	19	1	0.373798	1	GLDC	1
hsa00790	Folate biosynthesis	28	1	0.455451	1	ALPL	1
hsa00830	Retinol metabolism	68	0	1	1		1
hsa00860	Porphyrin metabolism	46	1	0.491902	1	COX10	1
hsa00900	Terpenoid backbone biosynthesis	23	2	0.0860393	1	PDSS1,PDSS2	1
hsa00910	Nitrogen metabolism	17	0	1	1		1
hsa00920	Sulfur metabolism	10	0	1	1		1
hsa00970	Aminoacyl-tRNA biosynthesis	43	1	0.783938	1	VARS2	1
hsa00980	Metabolism of xenobiotics by cytochrome P450	77	1	0.652156	1	CYP2F1	1
hsa00982	Drug metabolism - cytochrome P450	71	0	1	1		1
hsa00983	Drug metabolism - other enzymes	81	1	0.80053	1	UPP1	1
hsa01040	Biosynthesis of unsaturated fatty acids	27	2	0.303043	1	ACOT7,SCD	1
hsa01100	Metabolic pathways	1541	45	0.704082	1	ACOT7,ADCY9,COX10,ABAT,EXT1,ACSL1,FASN,ALPL,GALNT2,SGMS1,GLDC,GLS,GMDS,ANPEP,HEXA,HEXB,HNMT,INPP5A,GALNT18,MGAT5,PDE4D,PIGT,PI4KA,PLA2G2A,PLD1,GALNT10,ACSS2,SCD,ST3GAL1,NADK,UPP1,PRDM2,LPCAT1,DGLUCY,NPL,PIP5K1B,ACSS1,ADO,DGKZ,ST3GAL5,SYNJ2,LARGE1,ATP5MF,H6PD,PLCH2,ACYP2	1
hsa01200	Carbon metabolism	116	4	0.427731	1	GLDC,ACSS2,ACSS1,H6PD	1
hsa01210	2-Oxocarboxylic acid metabolism	33	0	1	1		1
hsa01212	Fatty acid metabolism	56	3	0.399941	1	ACSL1,FASN,SCD	1
hsa01230	Biosynthesis of amino acids	74	0	1	1		1
hsa01232	Nucleotide metabolism	83	1	0.935099	1	UPP1	1
hsa01240	Biosynthesis of cofactors	154	3	0.775578	1	COX10,ALPL,NADK	1
hsa01250	Biosynthesis of nucleotide sugars	37	1	0.716783	1	GMDS	1
hsa01320	Sulfur cycle	2	0	1	1		1
hsa01521	EGFR tyrosine kinase inhibitor resistance	78	4	0.699621	1	EGFR,FGFR2,IGF1R,BCL2	1
hsa01522	Endocrine resistance	96	6	0.411286	1	ADCY9,EGFR,IGF1R,NOTCH1,NOTCH4,BCL2	1
hsa01523	Antifolate resistance	30	2	0.280915	1	ABCC5,ABCC3	1
hsa01524	Platinum drug resistance	74	1	0.924231	1	BCL2	1
hsa02010	ABC transporters	45	4	0.149068	1	ABCC5,ABCA3,ABCA4,ABCC3	1
hsa03008	Ribosome biogenesis in eukaryotes	76	0	1	1		1
hsa03010	Ribosome	170	0	1	1		1
hsa03013	Nucleocytoplasmic transport	107	1	0.950006	1	XPO6	1
hsa03015	mRNA surveillance pathway	95	1	0.950857	1	MSI2	1
hsa03018	RNA degradation	78	1	0.913101	1	PARN	1
hsa03020	RNA polymerase	34	0	1	1		1
hsa03022	Basal transcription factors	43	0	1	1		1
hsa03030	DNA replication	36	0	1	1		1
hsa03040	Spliceosome	135	1	0.951511	1	SNRPD3	1
hsa03050	Proteasome	46	0	1	1		1
hsa03060	Protein export	31	1	0.572004	1	SRPRB	1
hsa03082	ATP-dependent chromatin remodeling	115	3	0.740203	1	INO80C,BICRA,MTA1,MACROH2A1	1
hsa03083	Polycomb repressive complex	83	4	0.504592	1	FOXK1,AUTS2,JARID2,L3MBTL2,KDM2B	1
hsa03250	Viral life cycle - HIV-1	64	0	1	1		1
hsa03260	Virion - Human immunodeficiency virus	5	0	1	1		1
hsa03264	Virion - Flavivirus and Alphavirus	6	0	1	1		1
hsa03265	Virion - Ebolavirus, Lyssavirus and Morbillivirus	12	0	1	1		1
hsa03266	Virion - Herpesvirus	8	2	0.0545195	1	ITGA5,NECTIN1	1
hsa03267	Virion - Adenovirus	4	0	1	1		1
hsa03271	Virion - Rotavirus	2	0	1	1		1
hsa03272	Virion - Hepatitis viruses	48	3	0.179751	1	EGFR,SLC10A1,CD81	1
hsa03273	Virion - Lassa virus and SFTS virus	17	1	0.625563	1	MYH9	1
hsa03320	PPAR signaling pathway	75	4	0.228268	1	ACSL1,SLC27A6,RXRA,SCD	1
hsa03410	Base excision repair	44	1	0.625636	1	MUTYH	1
hsa03420	Nucleotide excision repair	62	0	1	1		1
hsa03430	Mismatch repair	23	0	1	1		1
hsa03440	Homologous recombination	41	2	0.360964	1	RAD51B,BABAM2	1
hsa03450	Non-homologous end-joining	13	0	1	1		1
hsa03460	Fanconi anemia pathway	53	1	0.794346	1	FANCC	1
hsa04010	MAPK signaling pathway	298	12	0.784516	1	EGFR,FGF1,FGFR1,FGFR2,FLT1,IGF1R,IL1RAP,MEF2C,TEK,FGF18,CACNA2D2,CDC42	1
hsa04012	ErbB signaling pathway	84	3	0.878487	1	EGFR,PAK6,CAMK2D	1
hsa04014	Ras signaling pathway	235	18	0.0370914	1	EGFR,ETS1,FGF1,FGFR1,FGFR2,RASA3,FLT1,IGF1R,PLA2G2A,PLD1,GNG2,PAK6,RALA,TEK,TIAM1,FGF18,SYNGAP1,CDC42	1
hsa04015	Rap1 signaling pathway	210	17	0.0475884	1	RAPGEF4,ADCY9,EGFR,FGF1,FGFR1,FGFR2,FLT1,SIPA1L1,IGF1R,PARD3,RALA,TEK,TIAM1,PARD6G,FGF18,DOCK4,CDC42	1
hsa04020	Calcium signaling pathway	252	13	0.457952	1	ADCY9,EDNRB,EGFR,FGF1,FGFR1,FGFR2,FLT1,MYLK4,NFATC2,ATP2A2,ATP2B4,CAMK2D,FGF18,GNA14	1
hsa04022	cGMP-PKG signaling pathway	165	11	0.168799	1	MEF2B,IRAG1,GNA13,ADCY9,EDNRB,MYLK4,KCNMA1,BORCS8-MEF2B,MEF2C,NFATC2,ATP2A2,ATP2B4	1
hsa04024	cAMP signaling pathway	225	11	0.443249	1	RAPGEF4,ADCY9,KCNK2,ATP2A2,ATP2B4,PDE4D,PLD1,POPDC2,SLC9A1,TIAM1,CAMK2D	1
hsa04060	Cytokine-cytokine receptor interaction	293	7	0.354964	1	GHR,IL1RAP,IL2RA,IL4R,IL5RA,TNFRSF19,ACVR1	1
hsa04061	Viral protein interaction with cytokine and cytokine receptor	99	1	0.781645	1	IL2RA	1
hsa04062	Chemokine signaling pathway	192	7	0.685793	1	ADCY9,DOCK2,GNG2,PARD3,TIAM1,ELMO1,CDC42	1
hsa04064	NF-kappa B signaling pathway	104	2	0.892673	1	ERC1,BCL2	1
hsa04066	HIF-1 signaling pathway	109	6	0.369261	1	EGFR,FLT1,IGF1R,BCL2,TEK,CAMK2D	1
hsa04068	FoxO signaling pathway	132	3	0.910769	1	EGFR,IGF1R,PRKAG2	1
hsa04070	Phosphatidylinositol signaling system	97	5	0.535551	1	INPP5A,PI4KA,PIP5K1B,DGKZ,SYNJ2	1
hsa04071	Sphingolipid signaling pathway	120	4	0.829044	1	GNA13,SGMS1,PLD1,BCL2	1
hsa04072	Phospholipase D signaling pathway	147	10	0.31853	1	GNA13,RAPGEF4,ADCY9,DNM2,EGFR,PLD1,RALA,TSC2,PIP5K1B,DGKZ	1
hsa04080	Neuroactive ligand-receptor interaction	366	5	0.96305	1	EDNRB,GHR,MLNR,OPRM1,SCTR,C3	1
hsa04081	Hormone signaling	217	9	0.359223	1	GNA13,RAPGEF4,ADCY9,GHR,MLNR,IGF1R,OPRM1,GNG2,ACVR1,GNA14	1
hsa04082	Neuroactive ligand signaling	199	2	0.99843	1	ADCY9,OPRM1,GNG2	1
hsa04110	Cell cycle	158	5	0.601894	1	CDK6,E2F5,BUB1,CDC14B,CCND3	1
hsa04114	Oocyte meiosis	127	4	0.690636	1	ADCY9,IGF1R,BUB1,CAMK2D	1
hsa04115	p53 signaling pathway	75	5	0.159158	1	CDK6,ZNF385A,BCL2,TSC2,CCND3	1
hsa04120	Ubiquitin mediated proteolysis	142	1	0.996478	1	RHOBTB2	1
hsa04122	Sulfur relay system	8	0	1	1		1
hsa04130	SNARE interactions in vesicular transport	32	0	1	1		1
hsa04136	Autophagy - other	32	2	0.331353	1	WIPI2,RPTOR	1
hsa04137	Mitophagy - animal	102	0	1	1		1
hsa04140	Autophagy - animal	166	8	0.385187	1	DAPK1,DAPK2,WIPI2,IGF1R,RPTOR,BCL2,VPS16,TSC2	1
hsa04141	Protein processing in endoplasmic reticulum	169	3	0.880207	1	BCL2,RRBP1,MBTPS1	1
hsa04142	Lysosome	133	4	0.658993	1	NCOA7,CTNS,HEXA,HEXB	1
hsa04144	Endocytosis	249	21	0.00429549	1	RAB31,AGAP1,AP2A2,DNM2,EGFR,FGFR2,EPN2,WASHC4,IGF1R,IL2RA,ASAP1,PLD1,PARD3,EPS15L1,RBSN,CAPZB,PIP5K1B,RAB11FIP4,PARD6G,ASAP2,CDC42	1
hsa04145	Phagosome	149	4	0.759073	1	ITGA5,C3,COLEC12,TUBB6	1
hsa04146	Peroxisome	83	2	0.628429	1	ACSL1,SOD1	1
hsa04148	Efferocytosis	155	7	0.573747	1	ATP11A,NFATC2,ATP2A2,RXRA,VPS16,CAMK2D,ELMO1	1
hsa04150	mTOR signaling pathway	155	6	0.690602	1	IGF1R,LRP6,LRP5,RPTOR,TSC2,FNIP1	1
hsa04151	PI3K-Akt signaling pathway	357	20	0.184207	1	CDK6,EGFR,FGF1,FGFR1,FGFR2,FLT1,GHR,IGF1R,IL2RA,IL4R,ITGA5,LAMA5,GNG2,RPTOR,BCL2,RXRA,TEK,TSC2,FGF18,CCND3	1
hsa04152	AMPK signaling pathway	120	7	0.380866	1	FASN,IGF1R,PRKAG2,RPTOR,SCD,SREBF1,TSC2	1
hsa04210	Apoptosis	135	2	0.960501	1	LMNA,BCL2	1
hsa04211	Longevity regulating pathway	89	5	0.493908	1	ADCY9,IGF1R,PRKAG2,RPTOR,TSC2	1
hsa04213	Longevity regulating pathway - multiple species	61	5	0.197264	1	ADCY9,IGF1R,PRKAG2,RPTOR,SOD1	1
hsa04215	Apoptosis - multiple species	32	1	0.68021	1	BCL2	1
hsa04216	Ferroptosis	41	2	0.417272	1	ACSL1,SLC39A8	1
hsa04217	Necroptosis	156	2	0.9109	1	BCL2,CAMK2D,MACROH2A1	1
hsa04218	Cellular senescence	155	7	0.560407	1	CDK6,E2F5,ETS1,NFATC2,ZFP36L2,TSC2,CCND3	1
hsa04260	Cardiac muscle contraction	83	3	0.58782	1	ATP2A2,SLC9A1,CACNA2D2	1
hsa04261	Adrenergic signaling in cardiomyocytes	152	12	0.0917835	1	RAPGEF4,ADCY9,KCNE1,KCNK2,KCNQ1,ATP2A2,ATP2B4,BCL2,POPDC2,SLC9A1,CAMK2D,CACNA2D2	1
hsa04270	Vascular smooth muscle contraction	134	7	0.400945	1	IRAG1,GNA13,ADCY9,MYLK4,KCNMA1,MYH9,PLA2G2A	1
hsa04310	Wnt signaling pathway	173	12	0.16539	1	NOTUM,CTBP1,LRP6,LRP5,CCDC88C,NFATC2,LGR4,TCF7L2,CAMK2D,TCF7L1,CCN4,CCND3	1
hsa04330	Notch signaling pathway	61	6	0.0723756	1	CTBP1,NOTCH1,NOTCH4,MAML3,MAML2,NCOR2	1
hsa04340	Hedgehog signaling pathway	56	5	0.216742	1	CSNK1D,CDON,SUFU,BCL2,BOC	1
hsa04350	TGF-beta signaling pathway	110	3	0.803982	1	E2F5,THSD4,ACVR1	1
hsa04360	Axon guidance	181	14	0.208068	1	NFATC2,PLXNA2,SSH1,PARD3,PAK6,SEMA3F,CAMK2D,PARD6G,NRP1,PLXNA4,BOC,NTN1,SRGAP3,CDC42	1
hsa04370	VEGF signaling pathway	59	2	0.785151	1	NFATC2,CDC42	1
hsa04371	Apelin signaling pathway	139	10	0.123038	1	MEF2B,GNA13,ADCY9,MYLK4,BORCS8-MEF2B,MEF2C,NRF1,PRKAG2,GNG2,SLC9A1,HDAC4	1
hsa04380	Osteoclast differentiation	134	2	0.973726	1	NFATC2,ATP2A2	1
hsa04382	Cornified envelope formation	212	7	0.264633	1	KRT80,KRT8,LAMA5,S100A3,S100A5,S100A13,BLMH	1
hsa04390	Hippo signaling pathway	157	9	0.410033	1	FRMD6,CSNK1D,DLG2,FGF1,PARD3,TCF7L2,TCF7L1,PARD6G,CCND3	1
hsa04392	Hippo signaling pathway - multiple species	29	2	0.517743	1	FRMD6,FAT4	1
hsa04510	Focal adhesion	201	11	0.586611	1	EGFR,FLT1,MYLK4,IGF1R,ITGA5,LAMA5,PAK6,BCL2,PIP5K1B,CCND3,CDC42	1
hsa04512	ECM-receptor interaction	89	2	0.956606	1	ITGA5,LAMA5	1
hsa04514	Cell adhesion molecules	155	5	0.819103	1	PTPRM,PTPRS,NECTIN1,VSIR,SIGLEC1,ESAM	1
hsa04520	Adherens junction	93	10	0.0314386	1	EGFR,FGFR1,IGF1R,PARD3,PTPRJ,PTPRM,NECTIN1,TCF7L2,TCF7L1,CDC42	1
hsa04530	Tight junction	170	12	0.0590276	1	AMOTL1,DLG2,MYH9,PRKAG2,PARD3,TIAM1,MICALL2,PARD6G,CGNL1,RUNX1,MPDZ,CDC42	1
hsa04540	Gap junction	88	4	0.675847	1	ADCY9,CSNK1D,EGFR,TUBB6	1
hsa04550	Signaling pathways regulating pluripotency of stem cells	142	7	0.427363	1	FGFR1,FGFR2,IGF1R,JARID2,MEIS1,ZFHX3,ACVR1	1
hsa04610	Complement and coagulation cascades	87	1	0.83865	1	C3	1
hsa04611	Platelet activation	125	3	0.944838	1	GNA13,ADCY9,MYLK4	1
hsa04612	Antigen processing and presentation	70	0	1	1		1
hsa04613	Neutrophil extracellular trap formation	175	3	0.882193	1	ELANE,C3,MACROH2A1,HDAC4	1
hsa04614	Renin-angiotensin system	23	1	0.405822	1	ANPEP	1
hsa04620	Toll-like receptor signaling pathway	108	0	1	1		1
hsa04621	NOD-like receptor signaling pathway	184	4	0.75588	1	NOD1,ANTXR2,BCL2,GPSM3	1
hsa04622	RIG-I-like receptor signaling pathway	72	0	1	1		1
hsa04623	Cytosolic DNA-sensing pathway	82	0	1	1		1
hsa04625	C-type lectin receptor signaling pathway	104	1	0.987527	1	NFATC2	1
hsa04630	JAK-STAT signaling pathway	163	7	0.234933	1	EGFR,GHR,IL2RA,IL4R,IL5RA,BCL2,CCND3	1
hsa04640	Hematopoietic cell lineage	93	5	0.149375	1	ANPEP,IL2RA,IL4R,IL5RA,ITGA5	1
hsa04650	Natural killer cell mediated cytotoxicity	125	1	0.989981	1	NFATC2	1
hsa04657	IL-17 signaling pathway	93	0	1	1		1
hsa04658	Th1 and Th2 cell differentiation	91	6	0.219914	1	IL2RA,IL4R,NFATC2,NOTCH1,MAML3,MAML2	1
hsa04659	Th17 cell differentiation	107	7	0.185545	1	IL1RAP,IL2RA,IL4R,NFATC2,RARA,RXRA,RUNX1	1
hsa04660	T cell receptor signaling pathway	118	4	0.821659	1	NFATC2,PAK6,GRAP2,CDC42	1
hsa04662	B cell receptor signaling pathway	82	2	0.887478	1	NFATC2,CD81	1
hsa04664	Fc epsilon RI signaling pathway	67	0	1	1		1
hsa04666	Fc gamma R-mediated phagocytosis	96	6	0.360099	1	DNM2,ASAP1,PLD1,PIP5K1B,ASAP2,CDC42	1
hsa04668	TNF signaling pathway	118	0	1	1		1
hsa04670	Leukocyte transendothelial migration	114	3	0.848526	1	RAPGEF4,ESAM,CDC42	1
hsa04672	Intestinal immune network for IgA production	46	0	1	1		1
hsa04710	Circadian rhythm	34	3	0.169578	1	CSNK1D,PRKAG2,PER2	1
hsa04713	Circadian entrainment	97	4	0.82758	1	ADCY9,GNG2,CAMK2D,PER2	1
hsa04714	Thermogenesis	220	8	0.427798	1	ADCY9,COX10,ACSL1,FGFR1,PRKAG2,RPTOR,TSC2,ATP5MF,ZNF516	1
hsa04720	Long-term potentiation	67	1	0.976557	1	CAMK2D	1
hsa04721	Synaptic vesicle cycle	78	2	0.873771	1	AP2A2,DNM2	1
hsa04722	Neurotrophin signaling pathway	119	3	0.931877	1	BCL2,CAMK2D,CDC42	1
hsa04723	Retrograde endocannabinoid signaling	141	2	0.986287	1	ADCY9,GNG2	1
hsa04724	Glutamatergic synapse	116	5	0.821959	1	ADCY9,GLS,PLD1,GNG2,DLGAP1	1
hsa04725	Cholinergic synapse	114	5	0.793364	1	ADCY9,KCNQ1,GNG2,BCL2,CAMK2D	1
hsa04726	Serotonergic synapse	113	1	0.99334	1	GNG2	1
hsa04727	GABAergic synapse	89	4	0.719702	1	ADCY9,ABAT,GLS,GNG2	1
hsa04728	Dopaminergic synapse	131	2	0.993454	1	GNG2,CAMK2D	1
hsa04730	Long-term depression	60	2	0.84513	1	GNA13,IGF1R	1
hsa04740	Olfactory transduction	407	1	0.993875	1	CAMK2D	1
hsa04742	Taste transduction	85	0	1	1		1
hsa04744	Phototransduction	28	0	1	1		1
hsa04750	Inflammatory mediator regulation of TRP channels	98	3	0.906435	1	ADCY9,IL1RAP,CAMK2D	1
hsa04810	Regulation of actin cytoskeleton	230	15	0.153182	1	GNA13,EGFR,SPATA13,FGF1,FGFR1,FGFR2,MYLK4,ITGA5,MYH9,SSH1,PAK6,SLC9A1,TIAM1,PIP5K1B,FGF18,CDC42	1
hsa04814	Motor proteins	193	7	0.690799	1	MYO18A,MYH9,KIF26B,TNNT3,CAPZB,TUBB6,DNAH17	1
hsa04820	Cytoskeleton in muscle cells	233	13	0.376537	1	NEBL,ELN,FBLN1,SYNE1,ITGA5,LMNA,MYH9,PDLIM2,TNNT3,CSRP3,CAPZB,PDLIM1,MYOZ3	1
hsa04910	Insulin signaling pathway	137	6	0.570243	1	FASN,INPP5A,PRKAG2,RPTOR,SREBF1,TSC2	1
hsa04911	Insulin secretion	86	4	0.69264	1	RAPGEF4,ADCY9,KCNMA1,CAMK2D	1
hsa04912	GnRH signaling pathway	93	5	0.509411	1	ADCY9,EGFR,PLD1,CAMK2D,CDC42	1
hsa04913	Ovarian steroidogenesis	52	2	0.655919	1	ADCY9,IGF1R	1
hsa04914	Progesterone-mediated oocyte maturation	98	3	0.776383	1	ADCY9,IGF1R,BUB1	1
hsa04915	Estrogen signaling pathway	137	4	0.879697	1	ADCY9,EGFR,OPRM1,RARA,BCL2	1
hsa04916	Melanogenesis	101	5	0.548769	1	ADCY9,EDNRB,TCF7L2,CAMK2D,TCF7L1	1
hsa04917	Prolactin signaling pathway	70	0	1	1		1
hsa04918	Thyroid hormone synthesis	75	1	0.974164	1	ADCY9	1
hsa04919	Thyroid hormone signaling pathway	121	7	0.467151	1	NOTCH1,NOTCH4,ATP2A2,RXRA,SLC9A1,TSC2,MED27	1
hsa04920	Adipocytokine signaling pathway	70	3	0.59698	1	ACSL1,PRKAG2,RXRA	1
hsa04921	Oxytocin signaling pathway	154	8	0.575296	1	ADCY9,EGFR,MYLK4,MEF2C,NFATC2,PRKAG2,CAMK2D,CACNA2D2	1
hsa04922	Glucagon signaling pathway	105	2	0.936628	1	PRKAG2,CAMK2D	1
hsa04923	Regulation of lipolysis in adipocytes	57	1	0.937959	1	ADCY9	1
hsa04924	Renin secretion	69	1	0.949689	1	KCNMA1	1
hsa04925	Aldosterone synthesis and secretion	98	3	0.918575	1	ADCY9,ATP2B4,CAMK2D	1
hsa04926	Relaxin signaling pathway	129	4	0.874037	1	ADCY9,EDNRB,EGFR,GNG2	1
hsa04927	Cortisol synthesis and secretion	65	2	0.88947	1	ADCY9,KCNK2	1
hsa04928	Parathyroid hormone synthesis, secretion and action	115	11	0.0589279	1	GNA13,ADCY9,EGFR,FGFR1,LRP6,LRP5,MEF2C,PDE4D,PLD1,BCL2,RXRA	1
hsa04929	GnRH secretion	64	0	1	1		1
hsa04930	Type II diabetes mellitus	46	0	1	1		1
hsa04931	Insulin resistance	108	3	0.869152	1	SLC27A6,PRKAG2,SREBF1	1
hsa04932	Non-alcoholic fatty liver disease	151	4	0.676441	1	PRKAG2,RXRA,SREBF1,CDC42	1
hsa04933	AGE-RAGE signaling pathway in diabetic complications	100	2	0.94409	1	BCL2,CDC42	1
hsa04934	Cushing syndrome	155	7	0.663355	1	CDK6,ADCY9,EGFR,KCNK2,TCF7L2,CAMK2D,TCF7L1	1
hsa04935	Growth hormone synthesis, secretion and action	121	2	0.989931	1	ADCY9,GHR	1
hsa04936	Alcoholic liver disease	143	7	0.201091	1	FASN,PRKAG2,SCD,SREBF1,TCF7L2,C3,TCF7L1	1
hsa04940	Type I diabetes mellitus	42	1	0.836253	1	PTPRN2	1
hsa04950	Maturity onset diabetes of the young	26	0	1	1		1
hsa04960	Aldosterone-regulated sodium reabsorption	37	0	1	1		1
hsa04961	Endocrine and other factor-regulated calcium reabsorption	53	4	0.321738	1	ADCY9,AP2A2,DNM2,ATP2B4	1
hsa04962	Vasopressin-regulated water reabsorption	44	1	0.812561	1	ADCY9	1
hsa04964	Proximal tubule bicarbonate reclamation	23	1	0.506028	1	GLS	1
hsa04966	Collecting duct acid secretion	27	1	0.558314	1	SLC12A7	1
hsa04970	Salivary secretion	93	5	0.344328	1	ADCY9,KCNMA1,ATP2B4,TRPV6,SLC9A1	1
hsa04971	Gastric acid secretion	76	7	0.108934	1	ADCY9,MYLK4,KCNJ16,KCNK2,KCNQ1,SLC9A1,CAMK2D	1
hsa04972	Pancreatic secretion	101	8	0.0511313	1	ADCY9,KCNMA1,KCNQ1,ATP2A2,ATP2B4,PLA2G2A,SCTR,SLC9A1	1
hsa04973	Carbohydrate digestion and absorption	46	0	1	1		1
hsa04974	Protein digestion and absorption	102	4	0.650596	1	ELN,COL28A1,KCNQ1,COL23A1	1
hsa04975	Fat digestion and absorption	43	1	0.635003	1	PLA2G2A	1
hsa04976	Bile secretion	89	6	0.0980125	1	ADCY9,RXRA,SCTR,SLC9A1,SLC10A1,ABCC3	1
hsa04977	Vitamin digestion and absorption	26	0	1	1		1
hsa04978	Mineral absorption	60	2	0.558505	1	ATP2B4,TRPV6	1
hsa04979	Cholesterol metabolism	51	0	1	1		1
hsa04980	Cobalamin transport and metabolism	18	0	1	1		1
hsa04981	Folate transport and metabolism	30	2	0.235183	1	ABCC5,ABCC3	1
hsa05010	Alzheimer disease	371	7	0.970799	1	BACE2,WIPI2,LRP6,LRP5,ATP2A2,SLC39A8,TUBB6	1
hsa05012	Parkinson disease	252	4	0.935292	1	SLC39A8,SOD1,CAMK2D,TUBB6	1
hsa05014	Amyotrophic lateral sclerosis	351	5	0.977074	1	WIPI2,BCL2,SOD1,TUBB6,DNAH17	1
hsa05016	Huntington disease	292	6	0.909164	1	AP2A2,WIPI2,NRF1,SOD1,TUBB6,DNAH17	1
hsa05017	Spinocerebellar ataxia	142	4	0.881166	1	BEAN1,ATXN10,WIPI2,ATP2A2	1
hsa05020	Prion disease	258	3	0.980624	1	NOTCH1,SOD1,TUBB6	1
hsa05022	Pathways of neurodegeneration - multiple diseases	463	9	0.98534	1	WIPI2,LRP6,LRP5,ATP2A2,BCL2,SOD1,CAMK2D,TUBB6,DNAH17	1
hsa05030	Cocaine addiction	49	0	1	1		1
hsa05031	Amphetamine addiction	69	1	0.966137	1	CAMK2D	1
hsa05032	Morphine addiction	91	3	0.919079	1	ADCY9,OPRM1,PDE4D,GNG2	1
hsa05033	Nicotine addiction	41	0	1	1		1
hsa05034	Alcoholism	174	2	0.977614	1	GNG2,MACROH2A1,HDAC4	1
hsa05100	Bacterial invasion of epithelial cells	77	5	0.368249	1	SEPTIN9,DNM2,ITGA5,ELMO1,CDC42	1
hsa05110	Vibrio cholerae infection	50	2	0.585042	1	ADCY9,KCNQ1	1
hsa05120	Epithelial cell signaling in Helicobacter pylori infection	70	3	0.494872	1	NOD1,EGFR,CDC42	1
hsa05130	Pathogenic Escherichia coli infection	197	4	0.940811	1	GNA13,MYH9,TUBB6,CDC42	1
hsa05131	Shigellosis	244	10	0.493075	1	NOD1,SEPTIN9,EGFR,WIPI2,ITGA5,RPTOR,BCL2,C3,ELMO1,CDC42	1
hsa05132	Salmonella infection	246	10	0.355218	1	NOD1,DNM2,RALA,BCL2,VPS16,TCF7L2,TCF7L1,TUBB6,ELMO1,CDC42	1
hsa05133	Pertussis	77	3	0.283162	1	NOD1,ITGA5,C3	1
hsa05134	Legionellosis	56	1	0.793645	1	C3	1
hsa05135	Yersinia infection	135	5	0.746764	1	ITGA5,NFATC2,PIP5K1B,ELMO1,CDC42	1
hsa05140	Leishmaniasis	75	1	0.9096	1	C3	1
hsa05142	Chagas disease	102	1	0.980748	1	C3,GNA14	1
hsa05143	African trypanosomiasis	36	0	1	1		1
hsa05144	Malaria	50	1	0.768499	1	CD81	1
hsa05145	Toxoplasmosis	110	2	0.958511	1	LAMA5,BCL2	1
hsa05146	Amoebiasis	100	3	0.826683	1	LAMA5,SERPINB6,SERPINB13,GNA14	1
hsa05150	Staphylococcus aureus infection	93	1	0.829918	1	C3	1
hsa05152	Tuberculosis	178	3	0.937963	1	BCL2,C3,CAMK2D	1
hsa05160	Hepatitis C	158	4	0.817387	1	CDK6,EGFR,RXRA,CD81	1
hsa05161	Hepatitis B	162	3	0.954012	1	NFATC2,BCL2,SLC10A1	1
hsa05162	Measles	138	4	0.655994	1	CDK6,IL2RA,BCL2,CCND3	1
hsa05163	Human cytomegalovirus infection	225	7	0.881486	1	CDK6,GNA13,ADCY9,EGFR,NFATC2,GNG2,TSC2	1
hsa05164	Influenza A	168	2	0.962682	1	CDK6,CCND3	1
hsa05165	Human papillomavirus infection	330	18	0.27136	1	CDK6,DLG2,EGFR,UBR4,ITGA5,LAMA5,NFX1,NOTCH1,NOTCH4,MAML3,PARD3,TCF7L2,TSC2,TCF7L1,MAML2,PARD6G,CCND3,CDC42	1
hsa05166	Human T-cell leukemia virus 1 infection	220	6	0.925011	1	ADCY9,ETS1,IL2RA,NFATC2,NRP1,CCND3	1
hsa05167	Kaposi sarcoma-associated herpesvirus infection	194	6	0.800466	1	CDK6,NFATC2,GNG2,TCF7L2,C3,TCF7L1	1
hsa05168	Herpes simplex virus 1 infection	178	5	0.733403	1	ITGA5,NECTIN1,BCL2,C3,TSC2	1
hsa05169	Epstein-Barr virus infection	200	4	0.949241	1	CDK6,BCL2,CCND3,NCOR2	1
hsa05170	Human immunodeficiency virus 1 infection	211	4	0.969428	1	NFATC2,GNG2,PAK6,BCL2	1
hsa05171	Coronavirus disease - COVID-19	233	3	0.880438	1	EGFR,C3,NRP1	1
hsa05200	Pathways in cancer	530	35	0.012334	1	CDK6,GNA13,ADCY9,CTBP1,DAPK1,EDNRB,EGFR,ETS1,FGF1,FGFR1,FGFR2,DAPK2,IGF1R,IL2RA,IL4R,IL5RA,LAMA5,LRP6,LRP5,NOTCH1,NOTCH4,SUFU,PLD1,GNG2,RALA,RARA,BCL2,RXRA,TCF7L2,CAMK2D,TCF7L1,RUNX1,FGF18,CCND3,CDC42	1
hsa05202	Transcriptional misregulation in cancer	193	10	0.323982	1	ELANE,FLT1,IGF1R,MEF2C,MEIS1,RARA,RXRA,BCL11B,RUNX1,PER2	1
hsa05203	Viral carcinogenesis	193	6	0.791957	1	CDK6,UBR4,C3,CCND3,HDAC4,CDC42	1
hsa05204	Chemical carcinogenesis - DNA adducts	70	0	1	1		1
hsa05205	Proteoglycans in cancer	202	8	0.773449	1	EGFR,FGFR1,IGF1R,ITGA5,SLC9A1,TIAM1,CAMK2D,CDC42	1
hsa05206	MicroRNAs in cancer	317	13	0.18439	1	CDK6,EGFR,FOXP1,GLS,ITGA5,MIR145,MIR205,NOTCH1,NOTCH4,MIR146B,RPTOR,BCL2,HDAC4	1
hsa05207	Chemical carcinogenesis - receptor activation	216	7	0.705548	1	ADCY9,EGFR,PAQR5,BCL2,RXRA,FGF18,CCND3	1
hsa05208	Chemical carcinogenesis - reactive oxygen species	211	5	0.7334	1	CYP2F1,EGFR,PLD1,PTPRJ,SOD1	1
hsa05210	Colorectal cancer	86	5	0.368238	1	EGFR,RALA,BCL2,TCF7L2,TCF7L1	1
hsa05211	Renal cell carcinoma	68	3	0.635875	1	ETS1,PAK6,CDC42	1
hsa05212	Pancreatic cancer	76	5	0.294479	1	CDK6,EGFR,PLD1,RALA,CDC42	1
hsa05213	Endometrial cancer	58	3	0.649768	1	EGFR,TCF7L2,TCF7L1	1
hsa05214	Glioma	75	4	0.580921	1	CDK6,EGFR,IGF1R,CAMK2D	1
hsa05215	Prostate cancer	105	7	0.285221	1	EGFR,FGFR1,FGFR2,IGF1R,BCL2,TCF7L2,TCF7L1	1
hsa05216	Thyroid cancer	37	3	0.280063	1	RXRA,TCF7L2,TCF7L1	1
hsa05217	Basal cell carcinoma	63	3	0.51138	1	SUFU,TCF7L2,TCF7L1	1
hsa05218	Melanoma	72	6	0.113516	1	CDK6,EGFR,FGF1,FGFR1,IGF1R,FGF18	1
hsa05219	Bladder cancer	41	3	0.322414	1	DAPK1,EGFR,DAPK2	1
hsa05220	Chronic myeloid leukemia	76	3	0.744032	1	CDK6,CTBP1,RUNX1	1
hsa05221	Acute myeloid leukemia	67	5	0.239194	1	RARA,TCF7L2,TCF7L1,RUNX1,PER2	1
hsa05222	Small cell lung cancer	92	4	0.669295	1	CDK6,LAMA5,BCL2,RXRA	1
hsa05223	Non-small cell lung cancer	72	3	0.788771	1	CDK6,EGFR,RXRA	1
hsa05224	Breast cancer	147	12	0.0353686	1	CDK6,EGFR,FGF1,FGFR1,IGF1R,LRP6,LRP5,NOTCH1,NOTCH4,TCF7L2,TCF7L1,FGF18	1
hsa05225	Hepatocellular carcinoma	169	7	0.65611	1	CDK6,EGFR,IGF1R,LRP6,LRP5,TCF7L2,TCF7L1	1
hsa05226	Gastric cancer	149	10	0.159187	1	EGFR,FGF1,FGFR2,LRP6,LRP5,BCL2,RXRA,TCF7L2,TCF7L1,FGF18	1
hsa05230	Central carbon metabolism in cancer	70	5	0.270043	1	EGFR,FGFR1,FGFR2,GLS,SLC16A3	1
hsa05231	Choline metabolism in cancer	98	5	0.578508	1	EGFR,PLD1,TSC2,PIP5K1B,DGKZ	1
hsa05235	PD-L1 expression and PD-1 checkpoint pathway in cancer	89	2	0.897241	1	EGFR,NFATC2	1
hsa05310	Asthma	29	0	1	1		1
hsa05320	Autoimmune thyroid disease	51	0	1	1		1
hsa05321	Inflammatory bowel disease	64	1	0.893974	1	IL4R	1
hsa05322	Systemic lupus erythematosus	122	3	0.434534	1	ELANE,SNRPD3,C3,MACROH2A1	1
hsa05323	Rheumatoid arthritis	91	2	0.72915	1	FLT1,TEK	1
hsa05330	Allograft rejection	36	0	1	1		1
hsa05332	Graft-versus-host disease	39	0	1	1		1
hsa05340	Primary immunodeficiency	36	0	1	1		1
hsa05410	Hypertrophic cardiomyopathy	99	5	0.54866	1	ITGA5,LMNA,ATP2A2,PRKAG2,CACNA2D2	1
hsa05412	Arrhythmogenic right ventricular cardiomyopathy	86	6	0.403248	1	ITGA5,LMNA,ATP2A2,TCF7L2,TCF7L1,CACNA2D2	1
hsa05414	Dilated cardiomyopathy	104	5	0.671544	1	ADCY9,ITGA5,LMNA,ATP2A2,CACNA2D2	1
hsa05415	Diabetic cardiomyopathy	189	2	0.984178	1	ATP2A2,CAMK2D	1
hsa05416	Viral myocarditis	67	0	1	1		1
hsa05417	Lipid and atherosclerosis	215	5	0.893084	1	NFATC2,BCL2,RXRA,CAMK2D,CDC42	1
hsa05418	Fluid shear stress and atherosclerosis	141	3	0.873463	1	MEF2C,BCL2,ACVR1	1
