## Supplementary Tables for "Switch-like methylation of functional pathways distinguishes COPD and idiopathic pulmonary fibrosis": Supplementary Table E8b.xlsx

### Sheet: COPD
probeID	community	CpG_chrm	CpG_beg	CpG_end	probe_strand	genesUniq	geneNames	transcriptTypes	transcriptIDs	distToTSS	CGI	CGIposition	coef_robust	t_robust	P.Value_robust	adj.P.Val_robust	t_robust_bacon	p_robust_bacon	padj_robust_bacon
cg02867133_meth	1	chr13	112696237	112696239	-	ATP11A	ATP11A;ATP11A;ATP11A;ATP11A	protein_coding;protein_coding;protein_coding;protein_coding	ENST00000375630.6;ENST00000375645.7;ENST00000419448.1;ENST00000487903.5	5909;5909;-593;5909	CGI:chr13:112696164-112697197	Island	-0.203687	-4.347	1.57052e-05	0.00352554	-4.4243	9.67542e-06	0.00210505
cg17859634_meth	2	chr12	124314268	124314270	-	RFLNA	RFLNA;RFLNA;RFLNA;RFLNA	protein_coding;protein_coding;protein_coding;protein_coding	ENST00000324038.6;ENST00000338359.4;ENST00000389727.8;ENST00000546355.4	25105;2561;341028;19176	CGI:chr12:124314250-124314678	Island	0.195802	6.24156	7.246e-10	1.21443e-06	6.09065	1.12453e-09	1.61993e-06
cg03808821_meth	3	chr15	68706400	68706402	-	CORO2B	CORO2B;CORO2B;CORO2B	protein_coding;protein_coding;protein_coding	ENST00000261861.10;ENST00000540068.6;ENST00000543950.3	127408;89862;74413			0.113408	3.76646	0.000178555	0.0155571	3.63275	0.000280413	0.0240449
cg06307277_meth	4	chr3	184619647	184619649	-								0.183278	5.65372	2.23224e-08	1.5646e-05	5.5069	3.65213e-08	2.72997e-05
cg04650604_meth	5	chr5	151209140	151209142	+	CCDC69	CCDC69;CCDC69;CCDC69	protein_coding;protein_coding;protein_coding	ENST00000355417.7;ENST00000521308.5;ENST00000522179.1	14952;14953;2005			-0.114545	-4.10267	4.53145e-05	0.00528971	-4.18167	2.89374e-05	0.00474013
cg02944032_meth	6	chr18	63200035	63200037	+	BCL2	BCL2;BCL2;BCL2;BCL2;BCL2	protein_coding;protein_coding;protein_coding;protein_coding;protein_coding	ENST00000333681.5;ENST00000398117.1;ENST00000677227.1;ENST00000678134.1;ENST00000678349.1	119734;120093;118631;118631;118631			0.0829057	5.39519	9.18394e-08	4.82225e-05	5.25017	1.51963e-07	8.53556e-05
cg00002646_meth	7	chr1	153543025	153543027	+	S100A5	S100A5	protein_coding	ENST00000368718.5	-1260			0.154068	5.1242	3.80518e-07	0.000169996	4.98106	6.32376e-07	0.000265596
cg02346492_meth	8	chr17	9239856	9239858	+	NTN1	NTN1	protein_coding	ENST00000173229.7	218347	CGI:chr17:9239663-9240522	Island	-0.338092	-4.58544	5.31144e-06	0.00154084	-4.66109	3.14546e-06	0.000894957
cg16876647_meth	9	chr2	43224702	43224704	+	ZFP36L2	ZFP36L2	protein_coding	ENST00000282388.4	1904	CGI:chr2:43224306-43227812	Island	0.382225	4.78226	2.08938e-06	0.000664421	4.64149	3.459e-06	0.00096204

### Sheet: IPF
probeID	community	CpG_chrm	CpG_beg	CpG_end	probe_strand	genesUniq	geneNames	transcriptTypes	transcriptIDs	distToTSS	CGI	CGIposition	coef_robust	t_robust	P.Value_robust	adj.P.Val_robust	t_robust_bacon	p_robust_bacon	padj_robust_bacon
cg02867133_meth	1	chr13	112696237	112696239	-	ATP11A	ATP11A;ATP11A;ATP11A;ATP11A	protein_coding;protein_coding;protein_coding;protein_coding	ENST00000375630.6;ENST00000375645.7;ENST00000419448.1;ENST00000487903.5	5909;5909;-593;5909	CGI:chr13:112696164-112697197	Island	0.662355	8.17141	2.33139e-15	2.27975e-13	4.90721	9.23832e-07	8.37398e-05
cg16332119_meth	2	chr3	48217845	48217847	+								0.361504	7.23916	1.63055e-12	9.88586e-11	4.33546	1.45453e-05	0.000780289
cg17859634_meth	3	chr12	124314268	124314270	-	RFLNA	RFLNA;RFLNA;RFLNA;RFLNA	protein_coding;protein_coding;protein_coding;protein_coding	ENST00000324038.6;ENST00000338359.4;ENST00000389727.8;ENST00000546355.4	25105;2561;341028;19176	CGI:chr12:124314250-124314678	Island	-0.450266	-6.89373	1.57933e-11	8.8824e-10	-4.33215	1.4766e-05	0.000789358
cg13447308_meth	4	chr15	70252520	70252522	+								-0.47475	-7.07479	4.85563e-12	2.76896e-10	-4.44319	8.86339e-06	0.000522844
cg07999939_meth	5	chr11	48141563	48141565	-	PTPRJ	PTPRJ;PTPRJ;PTPRJ	protein_coding;protein_coding;protein_coding	ENST00000418331.7;ENST00000613246.4;ENST00000615445.4	161005;161006;160995			-0.20174	-5.24651	2.26038e-07	5.08709e-06	-3.32192	0.000894003	0.02106
cg17872570_meth	6	chr3	71444090	71444092	+	AC097634.4;FOXP1	AC097634.4;AC097634.4;AC097634.4;FOXP1;FOXP1;FOXP1;FOXP1;FOXP1;FOXP1;FOXP1;FOXP1;FOXP1;FOXP1;FOXP1;FOXP1;FOXP1;FOXP1;FOXP1;FOXP1;FOXP1;FOXP1;FOXP1;FOXP1;FOXP1;FOXP1;FOXP1;FOXP1;FOXP1	protein_coding;protein_coding;protein_coding;protein_coding;protein_coding;protein_coding;protein_coding;protein_coding;protein_coding;protein_coding;protein_coding;protein_coding;protein_coding;protein_coding;protein_coding;protein_coding;protein_coding;protein_coding;protein_coding;protein_coding;protein_coding;protein_coding;protein_coding;protein_coding;protein_coding;protein_coding;protein_c…	ENST00000647725.1;ENST00000650123.1;ENST00000650530.1;ENST00000318779.7;ENST00000318789.10;ENST00000327590.9;ENST00000471386.3;ENST00000475937.5;ENST00000493089.7;ENST00000498154.6;ENST00000615603.4;ENST00000648192.1;ENST00000648321.1;ENST00000648380.1;ENST00000648384.1;ENST00000648718.1;ENST00000648895.1;ENST00000649133.1;ENST00000649145.1;ENST00000649175.1;ENST00000649328.1;ENST00000649528.3;EN…	310139;246075;281328;139849;139888;139608;139649;99467;139666;139509;139899;137495;139548;49474;139509;139611;138022;139496;25477;134176;137426;139638;139509;137858;139593;137483;139502;49480			-0.223283	-8.31373	8.13395e-16	9.18578e-14	-5.20303	1.96066e-07	2.43537e-05
cg04953035_meth	7	chr5	74693463	74693465	-	HEXB	HEXB;HEXB;HEXB;HEXB	protein_coding;protein_coding;protein_coding;protein_coding	ENST00000261416.12;ENST00000510820.1;ENST00000511181.5;ENST00000513079.5	8231;-11;53441;8268			-0.266096	-5.75704	1.46427e-08	4.05099e-07	-3.63502	0.000277955	0.00836369
cg02436414_meth	8	chr10	87619733	87619735	+	AL138767.1;AL138767.3	AL138767.1;AL138767.3	lncRNA;lncRNA	ENST00000354527.2;ENST00000438082.1	40270;11749			-0.28131	-6.54079	1.46459e-10	6.19722e-09	-4.1157	3.86012e-05	0.00171279
cg08547691_meth	9	chr17	9240436	9240438	-	NTN1	NTN1	protein_coding	ENST00000173229.7	218927	CGI:chr17:9239663-9240522	Island	1.3098	9.71109	1.37534e-20	4.52813e-18	5.85148	4.87207e-09	1.29865e-06
