## Supplementary Tables for "Switch-like methylation of functional pathways distinguishes COPD and idiopathic pulmonary fibrosis": Supplementary Table E11.xlsx

### Sheet: Sheet 1
probeID	Ensemble ID	GENCODEv36	methylation_effect_copd	expression_log2FC_copd	methylation_effect_ipf	expression_log2FC_ipf	CES
cg00172488	ENSG00000075568	TMEM131	0.145046	-0.0552821	-0.292712	0.0447563	TRUE
cg00281273	ENSG00000153395	LPCAT1	-0.305674	0.201003	0.508346	-0.148856	TRUE
cg02027561	ENSG00000111912	NCOA7	-0.109809	0.13887	0.220875	-0.347814	TRUE
cg03641797	ENSG00000182095	TNRC18	-0.101961	0.097693	0.341215	-0.130837	TRUE
cg05161295	ENSG00000182095	TNRC18	-0.0657685	0.097693	0.286596	-0.130837	TRUE
cg05216221	ENSG00000196167	COLCA1	0.146165	-0.218649	-0.265111	0.183854	TRUE
cg05953751	ENSG00000169710	FASN	-0.0817879	0.385197	0.238584	-0.227847	TRUE
cg10510557	ENSG00000157423	HYDIN	0.113517	-0.363553	-0.500643	0.776154	TRUE
cg11856932	ENSG00000111077	TNS2	-0.072835	0.127337	0.140798	-0.090266	TRUE
cg11878045	ENSG00000053918	KCNQ1	-0.0596941	0.073842	0.224023	-0.107228	TRUE
cg12464529	ENSG00000160563	MED27	-0.0709233	0.0516411	0.200431	-0.0942208	TRUE
cg12855461	ENSG00000127863	TNFRSF19	0.27259	-0.186444	-0.370099	0.468044	TRUE
cg13321993	ENSG00000109881	CCDC34	0.137481	-0.171568	-0.766974	0.173719	TRUE
cg14049990	ENSG00000153395	LPCAT1	-0.0998526	0.201003	0.285592	-0.148856	TRUE
cg14120703	ENSG00000148400	NOTCH1	-0.175451	0.122383	0.283111	-0.174415	TRUE
cg14145632	ENSG00000133740	E2F5	0.165603	-0.0980516	-0.413039	0.152004	TRUE
cg15743292	ENSG00000008853	RHOBTB2	-0.13219	0.140696	0.531888	-0.398179	TRUE
cg17373859	ENSG00000151726	ACSL1	-0.113577	0.217663	0.303226	-0.164974	TRUE
cg18270217	ENSG00000008853	RHOBTB2	-0.10895	0.140696	0.23264	-0.398179	TRUE
cg18457964	ENSG00000111912	NCOA7	-0.145948	0.13887	0.370054	-0.347814	TRUE
cg19207017	ENSG00000107882	SUFU	0.128731	-0.0518562	-0.514496	0.0863549	TRUE
cg19813803	ENSG00000114770	ABCC5	0.122344	-0.102447	-0.404171	0.507811	TRUE
cg22135324	ENSG00000111912	NCOA7	-0.119763	0.13887	0.329398	-0.347814	TRUE
cg22444720	ENSG00000111912	NCOA7	-0.131204	0.13887	0.431964	-0.347814	TRUE
cg22691028	ENSG00000196498	NCOR2	-0.0825019	0.10909	0.288472	-0.195012	TRUE
cg23032421	ENSG00000091181	IL5RA	0.191476	-0.245226	-0.277823	0.252083	TRUE
cg23190353	ENSG00000153944	MSI2	0.161162	-0.0787196	-0.27426	0.384731	TRUE
cg23457546	ENSG00000148400	NOTCH1	-0.0631943	0.122383	0.168689	-0.174415	TRUE
cg24626542	ENSG00000196498	NCOR2	-0.139059	0.10909	0.240183	-0.195012	TRUE
cg24760690	ENSG00000171603	CLSTN1	0.1483	-0.0509333	-0.839773	0.0939793	TRUE
cg24925345	ENSG00000107338	SHB	-0.1247	0.0897073	0.353924	-0.216595	TRUE
cg25352208	ENSG00000171603	CLSTN1	0.179332	-0.0509333	-0.716262	0.0939793	TRUE
cg26508200	ENSG00000084112	SSH1	-0.160414	0.0675852	0.357293	-0.248325	TRUE
cg26934362	ENSG00000153395	LPCAT1	-0.244696	0.201003	0.417211	-0.148856	TRUE
cg00012824	ENSG00000113578	FGF1	0.123213	-0.195533	-0.292332	-0.356595	FALSE
cg00204782	ENSG00000184058	TBX1	-0.208385	0.331592	0.785132	0.518504	FALSE
cg00320216	ENSG00000134954	ETS1	0.103033	-0.0919189	-0.232241	-0.418671	FALSE
cg00508070	ENSG00000107438	PDLIM1	0.122845	0.0805518	-0.276727	0.0782863	FALSE
cg00622985	ENSG00000105810	CDK6	0.121743	-0.176912	-0.383609	-0.431311	FALSE
cg00723563	ENSG00000196730	DAPK1	0.10402	-0.0928932	-0.24358	-0.457321	FALSE
cg00798431	ENSG00000113396	SLC27A6	0.108894	-0.598669	-0.353158	-1.17477	FALSE
cg01286385	ENSG00000124177	CHD6	0.156449	-0.11739	-0.229445	-0.224621	FALSE
cg01680062	ENSG00000159216	RUNX1	0.137207	0.192178	-0.588486	0.339605	FALSE
cg02066693	ENSG00000140443	IGF1R	0.153115	-0.0769801	-0.399006	-0.341446	FALSE
cg02208529	ENSG00000113758	DBN1	0.108011	0.116666	-0.370162	0.345112	FALSE
cg02759751	ENSG00000164877	MICALL2	0.116691	0.172167	-0.596909	0.772278	FALSE
cg02845735	ENSG00000114861	FOXP1	0.193868	-0.0740676	-0.411932	-0.183072	FALSE
cg03046465	ENSG00000217128	FNIP1	-0.134652	-0.0515288	0.310525	-0.0954485	FALSE
cg03404134	ENSG00000065413	ANKRD44	0.131342	-0.149501	-0.259177	-0.516676	FALSE
cg03747456	ENSG00000167767	KRT80	0.0923115	0.405011	-0.218903	0.446101	FALSE
cg04072430	ENSG00000188015	S100A3	0.178999	-0.393511	-0.316795	-1.17123	FALSE
cg04093298	ENSG00000130340	SNX9	0.0677384	0.0747867	-0.154951	0.298578	FALSE
cg04347852	ENSG00000168924	LETM1	-0.120197	0.0720289	0.313675	0.0746114	FALSE
cg04536658	ENSG00000139793	MBNL2	0.184556	-0.107625	-0.28361	-0.161753	FALSE
cg04596352	ENSG00000189067	LITAF	0.116389	0.170125	-0.261395	0.145422	FALSE
cg04704487	ENSG00000103196	CRISPLD2	0.083681	0.474476	-0.207575	0.679368	FALSE
cg04951962	ENSG00000197965	MPZL1	-0.0826837	0.113156	0.192874	0.39183	FALSE
cg05050953	ENSG00000107882	SUFU	-0.0793416	-0.0518562	0.245417	0.0863549	FALSE
cg05250832	ENSG00000184384	MAML2	0.132825	-0.116514	-0.670616	-0.294532	FALSE
cg05382956	ENSG00000133800	LYVE1	-0.158938	-0.294299	0.377459	-0.686087	FALSE
cg05741107	ENSG00000174600	CMKLR1	0.0715169	-0.134001	-0.19645	-0.526974	FALSE
cg05890021	ENSG00000241978	PALM2AKAP2	0.0855775	-0.094863	-0.26564	-1.01656	FALSE
cg06393885	ENSG00000164574	GALNT10	0.0595532	0.0966557	-0.16469	0.23948	FALSE
cg06569229	ENSG00000165323	FAT3	0.136911	-0.168086	-0.455495	-0.480694	FALSE
cg06615154	ENSG00000188015	S100A3	0.081704	-0.393511	-0.169733	-1.17123	FALSE
cg06778567	ENSG00000113578	FGF1	0.0735956	-0.195533	-0.222112	-0.356595	FALSE
cg07142010	ENSG00000162551	ALPL	0.0756946	0.191407	-0.342851	0.163966	FALSE
cg07181284	ENSG00000144867	SRPRB	0.108055	0.119632	-0.412531	0.48161	FALSE
cg07416865	ENSG00000158169	FANCC	0.145101	-0.0961118	-0.252357	-0.315826	FALSE
cg07640566	ENSG00000107669	ATE1	0.137385	-0.0782174	-0.383258	-0.218786	FALSE
cg07769737	ENSG00000135838	NPL	-0.113812	0.210471	0.357954	0.196364	FALSE
cg07944936	ENSG00000112320	SOBP	0.121649	0.0916729	-0.281406	0.214126	FALSE
cg08115476	ENSG00000162591	MEGF6	-0.0899697	0.233326	0.23678	0.319792	FALSE
cg08122070	ENSG00000008130	NADK	-0.176939	0.0652019	0.317488	0.0872752	FALSE
cg08193650	ENSG00000152518	ZFP36L2	0.497055	0.109967	-0.654857	-0.226773	FALSE
cg08215000	ENSG00000082805	ERC1	0.0725498	-0.0491315	-0.22312	-0.142598	FALSE
cg08251386	ENSG00000011454	RABGAP1	-0.108855	-0.0715734	0.237448	-0.0797924	FALSE
cg08436336	ENSG00000141556	TBCD	0.131159	0.0618845	-0.422142	0.0512592	FALSE
cg08474104	ENSG00000072134	EPN2	0.154108	-0.0699752	-0.325258	-0.411429	FALSE
cg08816023	ENSG00000113578	FGF1	0.125719	-0.195533	-0.308591	-0.356595	FALSE
cg08860190	ENSG00000125730	C3	-0.157961	0.319227	0.560412	0.587528	FALSE
cg09365759	ENSG00000243147	MRPL33	-0.177823	0.0712972	0.435867	0.120644	FALSE
cg09934294	ENSG00000146555	SDK1	0.1075	0.143756	-0.280966	0.416753	FALSE
cg10127822	ENSG00000241978	PALM2AKAP2	-0.0642148	-0.094863	0.234441	-1.01656	FALSE
cg10298993	ENSG00000128512	DOCK4	0.116589	-0.0948613	-0.247962	-0.72422	FALSE
cg10457878	ENSG00000132294	EFR3A	0.113689	-0.0859414	-0.219677	-0.212975	FALSE
cg10477588	ENSG00000198964	SGMS1	0.216239	-0.0877623	-0.544039	-0.505875	FALSE
cg10550245	ENSG00000183696	UPP1	0.121542	0.229128	-0.218319	0.124899	FALSE
cg10647101	ENSG00000184058	TBX1	-0.10173	0.331592	0.3961	0.518504	FALSE
cg10717522	ENSG00000115419	GLS	0.15308	-0.0825191	-0.367608	-0.155769	FALSE
cg10717522	ENSG00000115415	STAT1	0.15308	-0.116384	-0.367608	-0.348447	FALSE
cg10774435	ENSG00000137941	TTLL7	0.143014	-0.166739	-0.224737	-0.305215	FALSE
cg11076594	ENSG00000141556	TBCD	0.159661	0.0618845	-0.659126	0.0512592	FALSE
cg11223753	ENSG00000054611	TBC1D22A	0.125884	0.0426785	-0.386475	-0.0652156	FALSE
cg12054892	ENSG00000099250	NRP1	0.103744	-0.132639	-0.307608	-0.297657	FALSE
cg12131063	ENSG00000143641	GALNT2	-0.154885	0.0890712	0.246487	0.27626	FALSE
cg12629485	ENSG00000196782	MAML3	0.145039	-0.0725938	-0.38261	-0.429526	FALSE
cg12775062	ENSG00000076356	PLXNA2	0.088737	0.0902873	-0.142297	-0.242039	FALSE
cg13118601	ENSG00000166025	AMOTL1	0.116288	-0.0832629	-0.284663	-0.454701	FALSE
cg13358979	ENSG00000104415	CCN4	0.194881	0.441027	-0.586531	0.803919	FALSE
cg13545909	ENSG00000162849	KIF26B	0.110567	0.59051	-0.53923	1.7087	FALSE
cg13687497	ENSG00000186350	RXRA	0.0602219	0.0528262	-0.116513	-0.133015	FALSE
cg13735704	ENSG00000138821	SLC39A8	-0.126387	-0.0922804	0.400064	-1.42494	FALSE
cg13769883	ENSG00000078114	NEBL	-0.248557	-0.119617	0.348498	-1.10458	FALSE
cg13787134	ENSG00000197724	PHF2	0.13393	-0.044693	-0.330821	-0.320578	FALSE
cg13794882	ENSG00000013364	MVP	-0.0844821	0.0888124	0.207776	0.101812	FALSE
cg13819825	ENSG00000188257	PLA2G2A	-0.0891767	1.1595	0.228199	3.00491	FALSE
cg14167109	ENSG00000184384	MAML2	0.102365	-0.116514	-0.649889	-0.294532	FALSE
cg14170787	ENSG00000241978	PALM2AKAP2	-0.0636003	-0.094863	0.183312	-1.01656	FALSE
cg14194906	ENSG00000141526	SLC16A3	0.0760705	0.173709	-0.244998	0.233854	FALSE
cg14449863	ENSG00000164591	MYOZ3	0.130863	-0.311111	-0.261232	-0.323868	FALSE
cg14486857	ENSG00000183020	AP2A2	0.117515	0.0555338	-0.242416	-0.0615032	FALSE
cg14520214	ENSG00000164877	MICALL2	0.143086	0.172167	-0.619582	0.772278	FALSE
cg14753571	ENSG00000163637	PRICKLE2	0.183683	-0.174627	-0.397476	-0.363567	FALSE
cg15081653	ENSG00000153551	CMTM7	0.132415	0.155984	-0.664634	0.478379	FALSE
cg15111495	ENSG00000144857	BOC	0.0879389	0.197546	-0.211274	0.998219	FALSE
cg15371881	ENSG00000113578	FGF1	0.16237	-0.195533	-0.170041	-0.356595	FALSE
cg15404001	ENSG00000077942	FBLN1	-0.104775	0.282809	0.249099	0.663517	FALSE
cg15487105	ENSG00000184058	TBX1	-0.165847	0.331592	0.497721	0.518504	FALSE
cg15621434	ENSG00000110328	GALNT18	0.0777169	-0.178741	-0.194623	-0.613493	FALSE
cg15694238	ENSG00000176014	TUBB6	0.237652	0.11163	-0.334569	-0.0861662	FALSE
cg15699348	ENSG00000049540	ELN	0.06625	0.342234	-0.138621	0.23151	FALSE
cg15794584	ENSG00000151690	MFSD6	0.179982	-0.117321	-0.253135	-0.384613	FALSE
cg15897209	ENSG00000166741	NNMT	-0.109562	0.605788	0.176487	0.562539	FALSE
cg16076038	ENSG00000184058	TBX1	-0.0785906	0.331592	0.221658	0.518504	FALSE
cg16311740	ENSG00000153551	CMTM7	0.0859987	0.155984	-0.270705	0.478379	FALSE
cg16452651	ENSG00000205726	ITSN1	-0.132483	0.0574543	0.30668	0.216232	FALSE
cg16722536	ENSG00000184058	TBX1	-0.0838229	0.331592	0.342708	0.518504	FALSE
cg16767221	ENSG00000128849	CGNL1	0.109039	-0.0829291	-0.26647	-0.84051	FALSE
cg16876647	ENSG00000152518	ZFP36L2	0.382225	0.109967	-0.489775	-0.226773	FALSE
cg17080798	ENSG00000058668	ATP2B4	0.129654	-0.0987735	-0.37524	-0.211417	FALSE
cg17086020	ENSG00000159216	RUNX1	0.130442	0.192178	-0.21846	0.339605	FALSE
cg17200083	ENSG00000076356	PLXNA2	0.11807	0.0902873	-0.563408	-0.242039	FALSE
cg17234061	ENSG00000111961	SASH1	0.118274	-0.0948607	-0.375569	-0.636059	FALSE
cg17511338	ENSG00000141526	SLC16A3	0.0622381	0.173709	-0.18885	0.233854	FALSE
cg17872570	ENSG00000114861	FOXP1	0.0658631	-0.0740676	-0.223283	-0.183072	FALSE
cg18142987	ENSG00000019485	PRDM11	0.0996189	-0.0873306	-0.206857	-0.440098	FALSE
cg18246603	ENSG00000125089	SH3TC1	0.116034	0.229043	-0.319943	0.194833	FALSE
cg18797449	ENSG00000006451	RALA	0.11279	-0.111072	-0.263274	-0.788649	FALSE
cg18802332	ENSG00000104415	CCN4	0.11736	0.441027	-0.28975	0.803919	FALSE
cg19388268	ENSG00000170579	DLGAP1	0.13187	-0.2827	-0.605559	-0.70613	FALSE
cg20023049	ENSG00000139182	CLSTN3	-0.187051	0.101958	0.644258	0.511714	FALSE
cg20438687	ENSG00000141503	MINK1	0.0802418	-0.0759039	-0.274381	-0.112385	FALSE
cg20552264	ENSG00000173611	SCAI	0.12147	-0.151288	-0.408988	-0.713239	FALSE
cg20734727	ENSG00000151690	MFSD6	0.222956	-0.117321	-0.271746	-0.384613	FALSE
cg21173833	ENSG00000141526	SLC16A3	0.0608388	0.173709	-0.154143	0.233854	FALSE
cg21353317	ENSG00000217930	PAM16	-0.0948082	0.109923	0.175927	0.0825418	FALSE
cg21488876	ENSG00000105426	PTPRS	0.0823563	0.0955004	-0.184817	0.198135	FALSE
cg21802470	ENSG00000105983	LMBR1	0.125774	-0.0922866	-0.590617	-0.0673767	FALSE
cg21910543	ENSG00000184058	TBX1	-0.11343	0.331592	0.34272	0.518504	FALSE
cg22232843	ENSG00000166326	TRIM44	0.147256	-0.052398	-0.258303	-0.159855	FALSE
cg22351187	ENSG00000167767	KRT80	0.0818274	0.405011	-0.169568	0.446101	FALSE
cg22412649	ENSG00000182957	SPATA13	0.198377	-0.123859	-0.313351	-0.547395	FALSE
cg22973172	ENSG00000107957	SH3PXD2A	0.11716	0.0771025	-0.394482	0.344886	FALSE
cg23085846	ENSG00000101150	TPD52L2	-0.169195	0.0581377	0.294189	0.0777786	FALSE
cg23288298	ENSG00000152518	ZFP36L2	0.24732	0.109967	-0.437566	-0.226773	FALSE
cg23326536	ENSG00000136160	EDNRB	-0.129182	-0.41903	0.373284	-1.03378	FALSE
cg23457098	ENSG00000112964	GHR	0.102898	-0.0945059	-0.496056	-0.275229	FALSE
cg23586138	ENSG00000115226	FNDC4	-0.064704	0.308672	0.158809	1.30216	FALSE
cg23632513	ENSG00000111860	CEP85L	0.135524	-0.113253	-0.489942	-0.189948	FALSE
cg23936767	ENSG00000131370	SH3BP5	-0.0701879	-0.149808	0.274637	-0.632657	FALSE
cg24127218	ENSG00000077782	FGFR1	0.102326	0.0915285	-0.209763	0.181176	FALSE
cg24776498	ENSG00000070018	LRP6	-0.116529	-0.0812671	0.381844	-0.348122	FALSE
cg24785726	ENSG00000136160	EDNRB	-0.129116	-0.41903	0.45415	-1.03378	FALSE
cg24989193	ENSG00000107957	SH3PXD2A	0.0885453	0.0771025	-0.429192	0.344886	FALSE
cg25042950	ENSG00000054611	TBC1D22A	0.162492	0.0426785	-0.781525	-0.0652156	FALSE
cg25147637	ENSG00000124570	SERPINB6	0.152926	-0.114335	-0.40689	-0.321755	FALSE
cg25362050	ENSG00000131759	RARA	0.128346	0.132875	-0.143271	-0.176771	FALSE
cg25643567	ENSG00000157657	ZNF618	0.112938	-0.0857473	-0.502384	-0.249175	FALSE
cg25665417	ENSG00000214706	IFRD2	-0.276046	0.110253	0.519702	0.145159	FALSE
cg25763709	ENSG00000165006	UBAP1	0.0599025	0.0767383	-0.133764	-0.161001	FALSE
cg26090775	ENSG00000110696	C11orf58	-0.0906067	-0.0322757	0.197317	-0.0799944	FALSE
cg26090775	ENSG00000110693	SOX6	-0.0906067	-0.13257	0.197317	-0.159737	FALSE
cg26306869	ENSG00000188015	S100A3	0.0947152	-0.393511	-0.229741	-1.17123	FALSE
cg26491653	ENSG00000082805	ERC1	0.11595	-0.0491315	-0.413204	-0.142598	FALSE
cg26649377	ENSG00000204397	CARD16	0.129304	-0.103673	-0.543979	-0.584324	FALSE
cg26798702	ENSG00000179403	VWA1	-0.076061	0.127733	0.198229	0.47686	FALSE
cg26818476	ENSG00000138061	CYP1B1	-0.133713	0.550782	0.268681	0.963038	FALSE
cg26962740	ENSG00000103769	RAB11A	0.11718	-0.0677913	-0.269273	-0.273628	FALSE
cg26992415	ENSG00000166025	AMOTL1	0.125542	-0.0832629	-0.23657	-0.454701	FALSE
cg26994099	ENSG00000099797	TECR	0.132901	0.056774	-0.507556	0.0631477	FALSE
cg27012424	ENSG00000170579	DLGAP1	0.109351	-0.2827	-0.294486	-0.70613	FALSE
cg27023759	ENSG00000077549	CAPZB	0.166792	0.0538287	-0.600954	0.0642608	FALSE
cg27050818	ENSG00000108469	RECQL5	-0.0727733	-0.061482	0.303892	0.205099	FALSE
cg27209069	ENSG00000120156	TEK	-0.0719058	-0.143531	0.218837	-0.917813	FALSE
cg27313810	ENSG00000091428	RAPGEF4	0.10443	-0.156171	-0.213991	-0.63897	FALSE
