## Supplementary Tables for "Switch-like methylation of functional pathways distinguishes COPD and idiopathic pulmonary fibrosis": Supplementary Table E12.xlsx

### Sheet: Sheet 1
geneName	n CES Probes
NCOA7	4
LPCAT1	3
CLSTN1	2
NCOR2	2
NOTCH1	2
RHOBTB2	2
TNRC18	2
ABCC5	1
ACSL1	1
CCDC34	1
COLCA1	1
E2F5	1
FASN	1
HYDIN	1
IL5RA	1
KCNQ1	1
MED27	1
MSI2	1
SHB	1
SSH1	1
SUFU	1
TMEM131	1
TNFRSF19	1
TNS2	1
