## Supplementary Tables for "Switch-like methylation of functional pathways distinguishes COPD and idiopathic pulmonary fibrosis": Supplementary Table E13.xlsx

### Sheet: Sheet 1
probeID	consensusHGNC	CpG_chrm	CpG_beg	CpG_end	geneNameEPIC	TSS	In Promoter	In CGI	Promoter Region	CGI Region
cg19813803	ABCC5	chr3	183966442	183966444	ABCC5;ABCC5;ABCC5	51394;51442;51497	No	No	Outside;Outside;Outside	NA;NA;NA
cg17373859	ACSL1	chr4	184812203	184812205	ACSL1;ACSL1;ACSL1;ACSL1;ACSL1;ACSL1	56;13765;13831;13849;13916;14615	No	No	Outside;Outside;Outside;Outside;Outside;Outside	NA;NA;NA;NA;NA;NA
cg13321993	CCDC34	chr11	27351205	27351207	CCDC34;CCDC34;CCDC34	-781;12010;12029	Yes	No	TSS1500-TSS200;Outside;Outside	NA;NA;NA
cg24760690	CLSTN1	chr1	9775751	9775753	CLSTN1;CLSTN1;CLSTN1	47918;48214;48233	No	No	Outside;Outside;Outside	NA;NA;NA
cg25352208	CLSTN1	chr1	9807614	9807616	CLSTN1;CLSTN1;CLSTN1	16055;16351;16370	No	No	Outside;Outside;Outside	NA;NA;NA
cg05216221	COLCA1	chr11	111300209	111300211	COLCA1;COLCA1;COLCA1;COLCA1;COLCA1;COLCA1	-956;-395;-200;23;4836;5289	Yes	Yes	TSS1500-TSS200;TSS1500-TSS200;TSS200;Outside;Outside;Outside	S_Shore;S_Shore;S_Shore;S_Shore;S_Shore;S_Shore
cg14145632	E2F5	chr8	85200710	85200712	E2F5;E2F5;E2F5;E2F5;E2F5;E2F5	-1074;13026;13026;23099;23486;23557	Yes	No	TSS1500-TSS200;Outside;Outside;Outside;Outside;Outside	NA;NA;NA;NA;NA;NA
cg05953751	FASN	chr17	82096414	82096416	FASN;FASN;FASN;FASN;FASN;FASN;FASN	-1038;427;910;1113;1773;1822;1880	Yes	Yes	TSS1500-TSS200;Outside;Outside;Outside;Outside;Outside;Outside	Island;Island;Island;Island;Island;Island;Island
cg10510557	HYDIN	chr16	71134970	71134972	HYDIN;HYDIN;HYDIN;HYDIN;HYDIN;HYDIN;HYDIN;HYDIN;HYDIN	17921;27640;40668;51828;95719;95731;95744;95752;95752	No	No	Outside;Outside;Outside;Outside;Outside;Outside;Outside;Outside;Outside	NA;NA;NA;NA;NA;NA;NA;NA;NA
cg23032421	IL5RA	chr3	3110353	3110355	IL5RA;IL5RA;IL5RA;IL5RA;IL5RA;IL5RA;IL5RA;IL5RA;IL5RA;IL5RA;IL5RA	-373;-373;-373;-370;-6;12;13;21;21;21;16260	Yes	No	TSS1500-TSS200;TSS1500-TSS200;TSS1500-TSS200;TSS1500-TSS200;TSS200;Outside;Outside;Outside;Outside;Outside;Outside	NA;NA;NA;NA;NA;NA;NA;NA;NA;NA;NA
cg11878045	KCNQ1	chr11	2461305	2461307	KCNQ1;KCNQ1;KCNQ1;KCNQ1;KCNQ1;KCNQ1	-581;-135;15853;15984;16298;16622	Yes	No	TSS1500-TSS200;TSS200;Outside;Outside;Outside;Outside	NA;NA;NA;NA;NA;NA
cg00281273	LPCAT1	chr5	1514395	1514397	LPCAT1;LPCAT1;LPCAT1	9345;9565;9567	No	No	Outside;Outside;Outside	NA;NA;NA
cg14049990	LPCAT1	chr5	1514024	1514026	LPCAT1;LPCAT1;LPCAT1	9716;9936;9938	No	No	Outside;Outside;Outside	NA;NA;NA
cg26934362	LPCAT1	chr5	1519149	1519151	LPCAT1;LPCAT1;LPCAT1	4591;4811;4813	No	Yes	Outside;Outside;Outside	N_Shelf;N_Shelf;N_Shelf
cg12464529	MED27	chr9	131866332	131866334	MED27;MED27;MED27	213527;213534;213535	No	No	Outside;Outside;Outside	NA;NA;NA
cg23190353	MSI2	chr17	57408809	57408811	MSI2;MSI2;MSI2;MSI2;MSI2;MSI2;MSI2;MSI2;MSI2;MSI2;MSI2	1998;114125;122966;151792;151797;152028;152036;152051;152267;152287;152959	No	No	Outside;Outside;Outside;Outside;Outside;Outside;Outside;Outside;Outside;Outside;Outside	NA;NA;NA;NA;NA;NA;NA;NA;NA;NA;NA
cg02027561	NCOA7	chr6	125789643	125789645	NCOA7;NCOA7;NCOA7;NCOA7;NCOA7	-1321;-1316;-1296;-1296;8483	Yes	Yes	TSS1500-TSS200;TSS1500-TSS200;TSS1500-TSS200;TSS1500-TSS200;Outside	N_Shore;N_Shore;N_Shore;N_Shore;N_Shore
cg18457964	NCOA7	chr6	125919016	125919018	NCOA7;NCOA7;NCOA7;NCOA7;NCOA7;NCOA7	-288;-207;19108;128052;128057;137856	Yes	No	TSS1500-TSS200;TSS1500-TSS200;Outside;Outside;Outside;Outside	NA;NA;NA;NA;NA;NA
cg22135324	NCOA7	chr6	125919092	125919094	NCOA7;NCOA7;NCOA7;NCOA7;NCOA7;NCOA7	-212;-131;19184;128128;128133;137932	Yes	No	TSS1500-TSS200;TSS200;Outside;Outside;Outside;Outside	NA;NA;NA;NA;NA;NA
cg22444720	NCOA7	chr6	125919267	125919269	NCOA7;NCOA7;NCOA7;NCOA7;NCOA7;NCOA7	-37;44;19359;128303;128308;138107	Yes	No	TSS200;Outside;Outside;Outside;Outside;Outside	NA;NA;NA;NA;NA;NA
cg24626542	NCOR2	chr12	124535720	124535722	NCOR2;NCOR2;NCOR2;NCOR2	-117;-117;31744;31869	Yes	No	TSS200;TSS200;Outside;Outside	NA;NA;NA;NA
cg22691028	NCOR2	chr12	124338712	124338714	NCOR2;NCOR2;NCOR2;NCOR2;NCOR2;NCOR2	3151;83842;83842;156540;196891;196891	No	Yes	Outside;Outside;Outside;Outside;Outside;Outside	S_Shore;S_Shore;S_Shore;S_Shore;S_Shore;S_Shore
cg14120703	NOTCH1	chr9	136521649	136521651	NOTCH1	24399	No	Yes	Outside	N_Shore
cg23457546	NOTCH1	chr9	136521519	136521521	NOTCH1	24529	No	Yes	Outside	N_Shore
cg15743292	RHOBTB2	chr8	23010359	23010361	RHOBTB2;RHOBTB2;RHOBTB2;RHOBTB2	2521;10812;14519;22943	No	Yes	Outside;Outside;Outside;Outside	S_Shelf;S_Shelf;S_Shelf;S_Shelf
cg18270217	RHOBTB2	chr8	22995314	22995316	RHOBTB2;RHOBTB2;RHOBTB2;RHOBTB2	-526;3218;7833;7898	Yes	Yes	TSS1500-TSS200;Outside;Outside;Outside	N_Shelf;N_Shelf;N_Shelf;N_Shelf
cg24925345	SHB	chr9	37950816	37950818	SHB	118411	No	No	Outside	NA
cg26508200	SSH1	chr12	108841294	108841296	SSH1;SSH1;SSH1	16219;16289;16296	No	No	Outside;Outside;Outside	NA;NA;NA
cg19207017	SUFU	chr10	102556305	102556307	SUFU;SUFU;SUFU	52227;52299;52334	No	No	Outside;Outside;Outside	NA;NA;NA
cg00172488	TMEM131	chr2	97765448	97765450	TMEM131;TMEM131	-131;230500	Yes	No	TSS200;Outside	NA;NA
cg12855461	TNFRSF19	chr13	23586553	23586555	TNFRSF19;TNFRSF19;TNFRSF19;TNFRSF19;TNFRSF19	7174;7194;7195;16142;16184	No	No	Outside;Outside;Outside;Outside;Outside	NA;NA;NA;NA;NA
cg03641797	TNRC18	chr7	5356804	5356806	TNRC18;TNRC18;TNRC18	5223;66742;66742	No	Yes	Outside;Outside;Outside	S_Shore;S_Shore;S_Shore
cg05161295	TNRC18	chr7	5356896	5356898	TNRC18;TNRC18;TNRC18	5131;66650;66650	No	Yes	Outside;Outside;Outside	S_Shore;S_Shore;S_Shore
cg11856932	TNS2	chr12	53053274	53053276	TNS2;TNS2;TNS2;TNS2;TNS2;TNS2;TNS2;TNS2;TNS2;TNS2	-752;3089;3089;3089;3210;3224;3243;4086;4326;6306	Yes	Yes	TSS1500-TSS200;Outside;Outside;Outside;Outside;Outside;Outside;Outside;Outside;Outside	N_Shore;N_Shore;N_Shore;N_Shore;N_Shore;N_Shore;N_Shore;N_Shore;N_Shore;N_Shore
